## Supplementary Table 1 for "THRESHER: A tool for evidence-based, phylogeny-corrected SNP thresholds for whole genome molecular epidemiology"

### Sheet: S. aureus
StudyID	Outbreak Year	Country/Region	Predominant ST/CC	Setting	Genomes	Accession(s)	Source	Alignment	Reference	SNP Tool	SNP Threshold	Duration(months)	DOI
S6	2001–2007	Japan	ST30(n=130)	Community	151	PRJDB10537	maternity clinic	reference-based	C005H04R	MUMmer3/snp-dists	range:32-139	72	https://doi.org/10.1099/mgen.0.001272
S7	2015-2021	China	ST59(n=32), ST398(n=30)	Clinical	201	PRJNA876800	a tertiary hospital in Tianjin	reference-based	Multiple	parsnp	25	75	https://doi.org/10.1128/spectrum.04209-22
S14	2019	New Zealand	ST1(n=36)	Zoonotic	96	PRJNA1044741	a dairy farming community in Canterbury	reference-based	Multiple	dist.gene+hclust	14	7	https://doi.org/10.1099/mgen.0.001318
S16	2018-2019	United States	ST5(n=38), ST8(n=13)	Clinical	57	PRJNA278886	NICU at Brigham and Women’s Hospital	reference-based	internal highest N50	GalaxyTrakr	range:2-7.4	7.2	https://doi.org/10.1128/jcm.00014-23
S17	2012-2016	England	ST22(n=7)	Community	34	PRJEB3174	Clinical Microbiology and Public Health Laboratory at the Cambridge University Hospitals	reference-based	HE681097	samtools	50	60	https://doi.org/10.1093/cid/cix539
S18	2013-2016	Sweden	ST8(n=35)	Clinical	35	PRJNA490607	Department of Clinical Microbiology at Karolinska University Hospital	core	ATCC BAA-1717	1928 Diagnostics	range:0-41	36	https://doi.org/10.1371/journal.pone.0205761
S19	2018-2020	Switzerland	ST5(n=35)	Community	46	PRJNA738326	an 80-bed tertiary children’s hospital and a primary and secondary school	Not Available	Not Available	SeqSphere	15	29	https://doi.org/10.1038/s41598-022-24363-7
S20	2021–2022	South Africa	ST8500(n=14), ST97(n=13)	Zoonotic	38	PRJNA1006054, PRJNA981445	7 small-scale farmers in the Free State Province, South Africa	reference-based	NCTC 8325	snp-dists	25	12	https://doi.org/10.3389/fmicb.2024.1376620
S26	2014-2016	United States	ST5(n=128), ST8(n= 98)	Clinical	324	PRJNA380429	Cystic Fibrosis Center of Cincinnati Children's Hospital Medical Center	reference-based	Not Available	kSNP3	71	22	https://doi.org/10.1128/jcm.00164-17
S32	2017-2018	China	ST59(n=19)	Clinical	20	PRJNA493547	NICU in Queen Mary Hospital in the Hong Kong West Healthcare Network	reference-based	Internal(strain C)	snippy	range:2-17	6	https://doi.org/10.1007/s10096-018-03458-y
S33	2016-2017	Germany	ST8(n=9)	Clinical	9	PRJEB27664	obstetrics and neonatal departments within the University Hospital of Münster	reference-based	NC_010079.1	SeqSphere	range:4-6	13	https://doi.org/10.1016/j.jhin.2018.09.007
S35	2015	Iceland	ST30(n=16), CC9(n=9)	Clinical	25	PRJNA513957	NICU at Children’s Hospital Iceland	reference-based	NC_002952	NASP+MEGA5	range:0-11	5	https://doi.org/10.1080/23744235.2019.1662083
S36	2013	Suriname	ST8(n=24)	Clinical	24	PRJNA312385	Academic Hospital Paramaribo	reference-based	USA300 FPR3757(CP000255.1)	CSI Phylogeny	range:0-8	1	https://doi.org/10.1038/srep41050
S38	2009	England	ST22(n=9)	Clinical	12	ERP001256	NICU at Cambridge University Hospitals National Health Service (NHS) Foundation Trust	core	CP002148(HO 5096 0412)	SSAHA	range:0-40	7	https://doi.org/10.1056/NEJMoa1109910
S41	2019-2020	Germany	ST22(n=5), ST5(n=4), ST8(n=7),ST398(n=5)	Clinical	50	PRJEB81699	level III NICU at the Medical Center–University of Freiburg	reference-based	HO50960412 (HE681097)	snp-sites	10	21	https://doi.org/10.1001/jamanetworkopen.2025.41409
S43	2017-2019	Ireland	ST5(n=66), ST30(n=46), ST1(n=144), ST45(n=41)	Clinical	382	PRJNA818983	Nine wards of a large acute hospital in Dublin	core	Not Available	BioNumerics	24 cgMLST allelic difference	22	https://doi.org/10.1016/j.jhin.2022.05.004
S45	2018-2019	United States	CC8(n=52), CC5(n=38)	Clinical	104	PRJNA751847	2 hospitals of the University of Pennsylvania hospital system	core	non-CC-specific, CC5-specific: N315 (GCF_000009645.1), CC8-specific: NCTC 8325(GCF_000013425.1)	snp-dists	35	11	https://doi.org/10.1093/cid/ciac339
S46	2017-2018	United States	ST8(n=31), ST1898(n=94)	Clinical	140	PRJNA685142	University-affiliated level III to IV NICU at Columbia University Medical Center	reference-based	ST398: CP003045.1, ST1898: JAEHFK000000000	snippy	15	18	https://doi.org/10.1128/msphere.00409-22
S48	2015-2016	United States	ST8(n=139), ST5(n=140)	Clinical	413	PRJNA595570	4 adult ICUs at Rush University Medical Center	reference-based	USA300: NC_010079, USA100:CP029474 , CP029475	SPANDx	40	5	https://doi.org/10.1093/cid/ciaa731
S50	2020-2021	China	ST59(n=33), ST5(n=31), ST398(n=22)	Clinical	130	PRJNA1077681	a county-level hospital at Affiliated Wenling Hospital of Wenzhou Medical University	reference-based	Not Available	snp-dists	range:0-20,0-25	11	https://doi.org/10.3389/fmicb.2024.1387855
S52	Multiple	France	ST8(n=45), ST5(n=37), ST1(n=21), ST30(n=18)	Clinical+Community	131	PRJNA408110	French National Reference Center for Staphylococci	core	Not Available	EpiSeq	range:0-43	128	https://doi.org/10.3389/fmicb.2018.00511
S53	2018-2020	Australia	ST93(n=151), ST5(n=100), ST1(n=60), ST22(n=38), ST97(n=32)	Clinical	598	PRJNA797179	patient hospitalised at three tertiary care facilities (Royal Brisbane and Women's Hospital [RBWH], Princess Alexandra Hospital [PAH], and Queensland Children's Hospital [QCH]) within metropolitan Brisbane, Australia	core	Multiple	SNPdragon	5 core SNPs/Mb	43	https://doi.org/10.1093/cid/ciac726

### Sheet: K. pneumoniae
StudyID	Outbreak Year	Country/Region	Predominant ST	Setting	Genomes	Accession(s)	Source	Alignment	Reference	SNP Tool	SNP Threshold	Duration(months)	DOI
K1	2019	China	ST11(n=45)	Clinical	49	PRJNA648810	ICU at West China Hospital	reference-based	Multiple	Snippy	21	3	https://doi.org/10.1128/spectrum.00058-21
K2	2013-2014	Australia	CG323(n=20), CG29(n=14)	Clinical	328	PRJEB6891, PRJNA351909	Four hospitals in the Alfred Health Network in Melbourne, Australia	reference-based	NC_012731.1	RedDog	25	12	https://doi.org/10.1038/s41467-022-30717-6
K3	2015-2017	Zambia	ST307(n=285)	Clinical	408	PRJEB46513	large tertiary care University Teaching Hospital (UTH) in Lusaka, Zambia	reference-based	Multiple	Snippy	Range:5-25	19	https://doi.org/10.1371/journal.pgph.0005965
K5	2017-2022	United States	ST20(n=6),ST36(n=5), ST45(n=5), ST253(n=5), ST307(n=5)	Clinical	137	PRJNA1054115	surveillance of bloodstream infections at the Dartmouth-Hitchcock Medical Center, New Hampshire, USA	core	Not Available	SNP-sites	Not Available	49	https://doi.org/10.1038/s41467-024-51374-x
K6	2021-2024	Germany	ST147(n=51)	Clinical	55	PRJNA1250840	Charité – Universitätsmedizin Berlin	Not Available	NC_012731.1	Not Available	Not Available	36	https://doi.org/10.1186/s13756-025-01639-x
K7	2013-2018	China	ST20(n=22), ST25(n=41), ST307(n=31)	Clinical	96 out of 2193	CNP0001198(CNGBdb)	patient specimens in Xiangya Hospital, Central South University	reference-based	Multiple	Snippy	25,27,31	66	https://doi.org/10.1128/spectrum.02698-21
K8	2018-2019	Guadeloupe	ST17(n=16), ST307(n=12), ST11(n=11)	Clinical+Community+Zoonotic+Environmental	331	PRJNA778230	Clinical isolates from patients admitted to the University Hospital of Guadeloupe. Fecal samples from healthy food-producing animals and pets. Others from fresh fruits, fresh vegetables, flowering plants, aromatic herbs, and water and soil samples.	core	Not Available	PathogenWatch platform	10	16	https://doi.org/10.1128/spectrum.01242-22
K10	2015-2019	China	ST11(n=76)	Clinical	87	PRJNA839803	Fecal samples from the patients within the ICU at the First Affiliated Hospital of Zhejiang University.	reference-based	GCF_000240185	Snippy	25	54	https://doi.org/10.1007/s00134-022-06881-0
K11	2017-2021	Australia	ST13(n=24), ST15(n=21), ST17(n=25)	Clinical	327	PRJNA797179	patient hospitalised at three tertiary care facilities (Royal Brisbane and Women's Hospital [RBWH], Princess Alexandra Hospital [PAH], and Queensland Children's Hospital [QCH]) within metropolitan Brisbane, Australia	core	Multiple	SNPdragon	5 core SNPs/Mb	51	https://doi.org/10.1093/cid/ciac726
K12	2018-2019	Italy	ST512(n=9)	Clinical	15	PRJNA590644	in-patients of a neurological rehabilitation facility of 300 beds located in Lecco, Italy	reference-based	Not Available	Snippy	Range: 0-13	6	https://doi.org/10.1016/j.cmi.2022.11.011
K13	2009-2020	Singapore	ST14(n=54), ST147(n=41), ST16(n=39), ST231(n=33)	Clinical	285 out of 575	PRJNA577535	Singapore General Hospital	reference-based	Multiple	Parsnp	25	132	https://doi.org/10.1128/spectrum.00957-22
K14	2017-2018	Vietnam	ST15(n=131), ST16(n=67), ST11(n=50)	Clinical	131 out of 357	PRJEB28400, PRJEB29424	ICUs of the National Hospital for Tropical Diseases (NHTD) and Bach Mai Hospital (BMH) in Hanoi, Vietnam	reference-based	CP008929	samtools	10	7	https://doi.org/10.1016/S2666-5247(22)00338-X
K15	2020-2023	Japan	ST307(n=9)	Clinical	9	PRJDB35476	Nara Medical University Hospital	reference-based	HS11286	CLC Genomics Workbench	15	39	https://doi.org/10.1128/spectrum.02526-25
K16	2014–2017	Slovenia	ST437(n=13)	Clinical	32	PRJEB32863	Institute of Microbiology and Immunology in Ljubljana	Not Available	Not Available	Not Available	Not Available	36	https://doi.org/10.1371/journal.pone.0231503
K17	2017	Israel	ST37(n=5), ST985(n=4)	Clinical	19	PRJNA529587	NICUs in three hospitals in a 20-km radius	Not Available	Not Available	Not Available	Not Available	2	https://doi.org/10.3390/antibiotics9100705
K18	2016-2017	United Kingdom	ST307(n=29), ST78(n=26)	Clinical	107	PRJEB20809, PRJEB14854	Surveillance study of all adults admitted to the John Farman ICU at Cambridge University Hospitals NHS Foundation Trust	reference-based	NTUH-K2044 (AP006725)	SNP-sites	Range: 0-19	6	https://doi.org/10.1099/mgen.0.001654

### Sheet: C. difficile
StudyID	Outbreak Year	Country/Region	Predominant ST	Setting	Genomes	Accession(s)	Source	Alignment	Reference	SNP Tool	SNP Threshold	Duration(months)	DOI
C2	2012-2014	China	ST1(n=13)	Clinical	22	PRJNA271048	China-Japan Friendship Hospital in Beijing, China	reference-based	R20291	SOAP2	range:0-2	25	https://doi.org/10.1186/s12864-016-2708-0
C3	2014-2016	Spain	ST11(n=53), ST42(n=51)	Clinical	201	PRJEB28391	Ramón y Cajal University Hospital in Madrid, Spain	core	R20291	VarScan2	2(core)	35	https://doi.org/10.1038/s41598-019-43464-4
C4	2015-2019	China	ST39(n=50), ST54(n=43), ST3(n=31)	Clinical	270	PRJNA686004	First Affiliated Hospital of Sun Yat-sen University, ZhongShan School of Medicine	reference-based	CD630, M68	Gatk HaplotypeCaller	3	37	https://doi.org/10.1128/spectrum.01322-21
C5	2014-2015	Japan	ST81(n=11), ST183(n=10), ST17(n=7)	Clinical	38	PRJNA1036794	Toho University Omori Medical Center	reference-based	Multiple	SAMtools	ST81: 3, ST183: 2, ST17: 1	9	https://doi.org/10.1186/s12879-024-09841-9
C6	2012–2019	Australia	ST2(n=103)	Clinical+Community	204	PRJEB47018, PRJEB12970	Sir Charles Gairdner Hospital (SCGH) in Perth, WA	reference-based	CD630	SAMtools	Clonal: 2, Closely-related:9	80	https://doi.org/10.1111/jam.15408
C7	2015-2016	United Kingdom	ST2(n=6), ST6(n=6)	Clinical	35	PRJNA490071	ICBFs encompassed 18 wards set across seven sites in Birmingham, UK	reference-based	CD630	Snippy	range: 12-98	3	https://doi.org/10.1016/j.jhin.2018.10.012
C8	2019-2020	Switzerland	ST2(n=10), ST3(n=10), ST11(n=9)	Clinical	50	PRJEB43517	Tertiary care centre of University Hospital Basel, Basel, Switzerland	Not Available	Not Available	Not Available	≤6 allele	9	https://doi.org/10.1016/j.jhin.2022.04.016
C9	2019	United States	ST42(n=18), ST2(n=17), ST15(n=17)	Clinical	146	PRJNA980715	the leukemia and hematopoietic stem cell transplant wards at Barnes-Jewish Hospital (BJH) in St. Louis, MO, USA	core	Not Available	Snippy	2(core)	6	https://doi.org/10.1128/mbio.03300-23
C10	2022	Croatia	ST3(n=62), ST1(n=27)	Clinical	102	PRJEB82445	University Hospital Centre (UHC) Zagreb	Not Available	Not Available	Not Available	≤6 allele	12	https://doi.org/10.3390/microorganisms12122434
C11	2017	United States	ST1(n=20)	Clinical	76	PRJNA278886	Brigham and Women’s Hospital (BWH) in Boston, Massachusetts	Not Available	Not Available	NCBI Pathogen Detection Isolates Browser	17	8	https://doi.org/10.1093/cid/ciaa894
C12	2018-2019	Canada	ST2(n=6), ST110(n=5)	Clinical	44	PRJNA1087383	three tertiary care hospitals within one city in southwestern Ontario, Canada	core	Not Available	Parsnp	2(core)	8	https://doi.org/10.3138/jammi-2024-0041
C13	2016-2017	United States	ST1(n=27)	Clinical	27	PRJNA438482	two northern Arizona healthcare facilities (Flagstaff Medical Center)	reference-based	CD196	NASP	range:0-31, 0-17	18	https://doi.org/10.1099/mgen.0.000271
C15	2021	China	ST35(n=7), ST36(n=6)	Clinical	21	PRJNA902108	Ningbo First Hospital	reference-based	ST35: SRR18235872, non-ST35: CD630	SaRTree	Direct: 0-2, Potential:3-10	3	https://doi.org/10.3389/fmicb.2024.1507128
C16	2017	United States	ST8(n=3), ST14(n=3)	Clinical	30	PRJNA630469	Ohio State University Wexner Medical Center	reference-based	CP022524.1	SAMtools	40	1	https://doi.org/10.1016/j.jhin.2020.11.014
C17	2012,2016-2017	Sweden	ST35(n=47)	Zoonotic	47	PRJEB34857	pigs, the farm environment and human clinical cases(Orebro University hospital) in Sweden	core	Not Available	FreeBayes	range: 0-10	60	https://doi.org/10.1371/journal.pone.0244227
C18	2002-2011	Natherlands	ST11(n=68)	Zoonotic	68	PRJEB3012	from pigs (n = 19), asymptomatic farmers (n = 15) and hospitalised patients (n = 31) in the Netherlands	core	M120:FN665653	Ssaha v2.2.1	range: 0-19	108	https://doi.org/10.2807/1560-7917.es2014.19.45.20954
C19	2012-2014	Australia	ST2(n=34), ST8(n=18), ST34(n=11)	Clinical	94	PRJNA880992	Healthcare Infection Surveillance Western Australia (HISWA) program monitors and reports on hospital-identified CDI across all acute care private and public hospitals in Perth, Western Australia	core	Multiple	Snippy	2(core)	23	https://doi.org/10.1007/s10096-023-04569-x
