## Supplementary Table 3 for "THRESHER: A tool for evidence-based, phylogeny-corrected SNP thresholds for whole genome molecular epidemiology"

### Sheet: Sheet1
StudyID	Species	CladeBreaker_Status
S6	Sau	ON
S7	Sau	ON
S14	Sau	ON
S16	Sau	ON
S17	Sau	ON
S18	Sau	ON
S19	Sau	OFF
S20	Sau	ON
S26	Sau	ON
S32	Sau	ON
S33	Sau	ON
S35	Sau	OFF
S36	Sau	ON
S38	Sau	ON
S41	Sau	ON
S43	Sau	ON
S45	Sau	ON
S46	Sau	ON
S48	Sau	OFF
S50	Sau	ON
S52	Sau	ON
S53	Sau	OFF
K1	Kpne	ON
K2	Kpne	ON
K3	Kpne	ON
K5	Kpne	ON
K6	Kpne	ON
K7	Kpne	ON
K8	Kpne	ON
K10	Kpne	OFF
K11	Kpne	ON
K12	Kpne	ON
K13	Kpne	ON
K14	Kpne	ON
K15	Kpne	ON
K16	Kpne	ON
K17	Kpne	ON
K18	Kpne	ON
C2	Cdiff	OFF
C3	Cdiff	OFF
C4	Cdiff	OFF
C5	Cdiff	OFF
C6	Cdiff	OFF
C7	Cdiff	OFF
C8	Cdiff	ON
C9	Cdiff	OFF
C10	Cdiff	ON
C11	Cdiff	OFF
C12	Cdiff	ON
C13	Cdiff	ON
C15	Cdiff	ON
C16	Cdiff	OFF
C17	Cdiff	OFF
C18	Cdiff	OFF
C19	Cdiff	OFF
