## Supplementary Table 4 for "THRESHER: A tool for evidence-based, phylogeny-corrected SNP thresholds for whole genome molecular epidemiology"

### Sheet: Sheet1
StudyID	Predominant ST/CC	Genomes	CPU	Cores	CPU Utilize	CPU Efficiency	Job Wall-clock time	Memory Utilized
K1	ST11(n=45)	49	Intel® Xeon® Gold 5118	10	2-23:02:04	87.07% of 3-09:34:50 core-walltime	0-08:09:29	88.65 GB
K2	CG323(n=20), CG29(n=14)	328	Intel® Xeon® Gold 5118	10	36-20:44:39	85.67% of 43-00:44:50 core-walltime	4-07:16:29	76.75 GB
K3	ST307(n=285)	408	Intel® Xeon® Gold 5118	10	48-00:38:08	79.98% of 60-01:04:00 core-walltime	6-00:06:24	75.35 GB
K5	ST20(n=6),ST36(n=5), ST45(n=5), ST253(n=5), ST307(n=5)	137	Intel® Xeon® Gold 5118	10	8-11:33:17	86.69% of 9-18:48:30 core-walltime	0-23:28:51	76.55 GB
K6	ST147(n=51)	55	Intel® Xeon® Gold 5118	10	3-11:02:34	87.13% of 3-23:18:20 core-walltime	0-09:31:5	74.72 GB
K7	ST20(n=22), ST25(n=41), ST307(n=31)	96 out of 2193	Intel® Xeon® Gold 5118	10	6-22:10:16	91.79% of 7-13:02:00 core-walltime	0-18:06:12	81.05 GB
K8	ST17(n=16), ST307(n=12), ST11(n=11)	331	Intel® Xeon® Gold 5118	10	38-12:38:37	87.66% of 43-22:47:40 core-walltime	4-09:28:46	74.04 GB
K10	ST11(n=76)	87	Intel® Xeon® Gold 5118	10	5-19:24:18	90.56% of 6-09:56:20 core-walltime	0-15:23:38	76.55 GB
K11	ST13(n=24), ST15(n=21), ST17(n=25)	327	Intel® Xeon® Gold 5118	10	51-19:07:07	86.23% of 60-01:37:00 core-walltime	6-00:09:40	81.45 GB
K12	ST512(n=9)	15	Intel® Xeon® Gold 5118	10	0-16:53:26	75.86% of 22:16:00 core-walltime	0-02:13:36	74.87 GB
K13	ST14(n=54), ST147(n=41), ST16(n=39), ST231(n=33)	285 out of 575	Intel® Xeon® Gold 5118	10	17-21:26:06	89.33% of 20-00:42:40 core-walltime	2-00:04:16	81.98 GB
K14	ST15(n=131), ST16(n=67), ST11(n=50)	357	Intel® Xeon® Gold 5118	10	8-13:36:29	90.29% of 9-11:43:50 core-walltime	0-22:46:23	74.80 GB
K15	ST307(n=9)	9	Intel® Xeon® Gold 5118	10	0-08:25:07	70.35% of 11:58:00 core-walltime	0-01:11:48	66.87 GB
K16	ST437(n=13)	32	Intel® Xeon® Gold 5118	10	1-13:03:23	84.24% of 1-19:59:20 core-walltime	0-04:23:56	79.73 GB
K17	ST37(n=5), ST985(n=4)	19	Intel® Xeon® Gold 5118	10	0-18:11:18	81.75% of 22:15:00 core-walltime	0-02:13:30	78.30 GB
K18	ST307(n=29), ST78(n=26)	107	Intel® Xeon® Gold 5118	10	5-14:14:51	88.29% of 6-08:03:20 core-walltime	0-15:12:20	74.44 GB
S6	ST30(n=130)	151	Intel® Xeon® Gold 5118	10	5-13:46:20	89.61% of 6-05:17:20 core-walltime	0-14:55:44	82.37 GB
S7	ST59(n=32), ST398(n=30)	201	Intel® Xeon® Gold 5118	10	9-23:09:13	86.81% of 11-11:29:50 core-walltime	1-03:32:59	63.63 GB
S14	ST1(n=36)	96	Intel® Xeon® Gold 5118	10	4-10:25:22	86.01% of 5-03:43:40 core-walltime	0-12:22:22	78.81 GB
S16	ST5(n=38), ST8(n=13)	57	Intel® Xeon® Gold 5118	10	2-06:57:13	86.69% of 2-15:23:30 core-walltime	0-06:20:21	74.15 GB
S17	ST22(n=7)	34	Intel® Xeon® Gold 5118	10	1-00:21:46	77.75% of 1-07:20:00 core-walltime	0-3:08:00	76.56 GB
S18	ST8(n=35)	35	Intel® Xeon® Gold 5118	10	1-02:31:15	82.66% of 1-08:05:00 core-walltime	0-3:12:30	76.39 GB
S19	ST5(n=35)	46	Intel® Xeon® Gold 5118	10	1-11:49:57	82.05% of 1-19:40:10 core-walltime	0-4:22:01	75.13 GB
S20	ST8500(n=14), ST97(n=13)	38	Intel® Xeon® Gold 5118	10	1-04:42:05	72.87% of 1-15:23:20 core-walltime	0-3:56:20	80.13 GB
S26	ST5(n=128), ST8(n= 98)	324	Intel® Xeon® Gold 5118	10	15-09:56:38	75.66% of 20-08:55:50 core-walltime	2-00:53:35	76.39 GB
S32	ST59(n=19)	20	Intel® Xeon® Gold 5118	10	0-14:01:35	76.10% of 18:25:50 core-walltime	0-1:50:35	74.30 GB
S33	ST8(n=9)	9	Intel® Xeon® Gold 5118	10	0-04:55:41	64.56% of 07:38:00 core-walltime	0-00:45:48	72.62 GB
S35	ST30(n=16), CC9(n=9)	25	Intel® Xeon® Gold 5118	10	0-19:34:19	78.54% of 1-00:55:10 core-walltime	0-02:29:31	81.51 GB
S36	ST8(n=24)	24	Intel® Xeon® Gold 5118	10	0-16:20:18	74.17% of 22:01:40 core-walltime	0-02:12:10	83.59 GB
S38	ST22(n=9)	12	Intel® Xeon® Gold 5118	10	0-09:30:37	66.93% of 14:12:30 core-walltime	0-01:25:15	78.53 GB
S41	ST22(n=5), ST5(n=4), ST8(n=7),ST398(n=5)	50	Intel® Xeon® Gold 5118	10	1-16:21:17	81.99% of 2-01:13:10 core-walltime	0-04:55:19	77.90 GB
S43	ST5(n=66), ST30(n=46), ST1(n=144), ST45(n=41)	382	Intel® Xeon® Platinum 8380	10	29-23:38:24	74.73% of 40-02:59:00 core-walltime	4-00:17:54	76.21 GB
S45	CC8(n=52), CC5(n=38)	99	Intel® Xeon® Gold 5118	10	4-18:08:42	85.75% of 5-13:07:10 core-walltime	0-13:18:43	82.58 GB
S46	ST8(n=31), ST1898(n=94)	140	Intel® Xeon® Gold 5118	10	5-04:52:23	90.97% of 5-17:15:40 core-walltime	0-13:43:34	76.04 GB
S48	ST8(n=139), ST5(n=140)	413	Intel® Xeon® Gold 5118	10	28-08:03:11	86.82% of 32-15:19:20 core-walltime	3-06:19:56	81.64 GB
S50	ST59(n=33), ST5(n=31), ST398(n=22)	130	Intel® Xeon® Gold 5118	10	5-11:28:19	85.54% of 6-09:42:00 core-walltime	0-15:22:12	78.25 GB
S52	ST8(n=45), ST5(n=37), ST1(n=21), ST30(n=18)	131	Intel® Xeon® Gold 5118	10	4-23:13:45	89.06% of 5-13:52:20 core-walltime	0-13:23:14	81.71 GB
S53	ST93(n=151), ST5(n=100), ST1(n=60), ST22(n=38), ST97(n=32)	598	Intel® Xeon® Platinum 8380	10	46-15:58:48	73.92% of 63-03:03:50 core-walltime	6-07:30:23	78.41 GB
C2	ST1(n=13)	22	Intel® Xeon® Gold 5118	10	1-00:50:02	73.36% of 1-09:51:10 core-walltime	0-3:23:07	86.28 GB
C3	ST11(n=53), ST42(n=51)	201	Intel® Xeon® Gold 5118	10	13-07:02:43	90.36% of 14-17:04:50 core-walltime	1-11:18:29	74.94 GB
C4	ST39(n=50), ST54(n=43), ST3(n=31)	270	Intel® Xeon® Gold 5118	10	26-01:01:24	80.89% of 32-04:43:50 core-walltime	3-05:16:23	76.12 GB
C5	ST81(n=11), ST183(n=10), ST17(n=7)	38	Intel® Xeon® Gold 5118	10	1-09:37:19	84.48% of 1-15:48:00 core-walltime	0-03:58:48	77.74 GB
C6	ST2(n=103)	204	Intel® Xeon® Gold 5118	10	13-20:00:20	86.05% of 16-01:49:50 core-walltime	1-14:34:59	69.99 GB
C7	ST2(n=6), ST6(n=6)	35	Intel® Xeon® Gold 5118	10	1-11:07:07	85.10% of 1-17:16:00 core-walltime	0-04:07:36	81.25 GB
C8	ST2(n=10), ST3(n=10), ST11(n=9)	50	Intel® Xeon® Gold 5118	10	4-21:37:23	81.49% of 6-00:20:10 core-walltime	0-14:26:01	84.05 GB
C9	ST42(n=18), ST2(n=17), ST15(n=17)	146	Intel® Xeon® Gold 5118	10	8-21:41:58	88.14% of 10-02:28:00 core-walltime	1-00:14:48	72.02 GB
C10	ST3(n=62), ST1(n=27)	102	Intel® Xeon® Gold 5118	10	4-23:39:02	89.69% of 5-13:24:10 core-walltime	0-13:20:25	74.74 GB
C11	ST1(n=20)	76	Intel® Xeon® Gold 5118	10	3-21:10:13	89.30% of 4-08:20:20 core-walltime	0-10:26:02	86.67 GB
C12	ST2(n=6), ST110(n=5)	44	Intel® Xeon® Gold 5118	10	1-21:28:34	88.37% of 2-03:27:50 core-walltime	0-05:08:47	75.96 GB
C13	ST1(n=27)	27	Intel® Xeon® Gold 5118	10	0-23:22:06	85.47% of 1-03:20:30 core-walltime	0-02:44:03	81.91 GB
C15	ST35(n=7), ST36(n=6)	21	Intel® Xeon® Gold 5118	10	0-21:09:31	74.91% of 1-04:14:50 core-walltime	0-02:49:29	85.68 GB
C16	ST8(n=3), ST14(n=3)	30	Intel® Xeon® Gold 5118	10	1-09:05:42	86.60% of 1-14:13:00 core-walltime	0-03:49:18	70.83 GB
C17	ST35(n=47)	47	Intel® Xeon® Gold 5118	10	2-06:44:36	89.39% of 2-13:14:20 core-walltime	0-06:07:26	80.27 GB
C18	ST11(n=68)	68	Intel® Xeon® Gold 5118	10	3-12:37:56	88.38% of 3-23:45:40 core-walltime	0-09:34:34	78.08 GB
C19	ST2(n=34), ST8(n=18), ST34(n=11)	94	Intel® Xeon® Gold 5118	10	4-07:04:02	87.84% of 4-21:19:50 core-walltime	0-11:43:59	73.05 GB
