## Supplementary Table 5 for "THRESHER: A tool for evidence-based, phylogeny-corrected SNP thresholds for whole genome molecular epidemiology"

### Sheet: Sheet 1
ST	secondary_cluster	representative	n_genomes
ST8	1	GCA_010603155.1	12034
ST5	1	GCA_010599565.1	10199
ST22	1	GCA_003970295.1	7323
ST398	3	GCA_027082625.1	3763
ST1	2	GCA_024213975.1	3053
ST30	1	GCA_010603045.1	3026
ST59	1	GCA_016827935.1	2208
ST239	1	GCA_025491365.1	2031
ST45	1	GCA_010599885.1	2014
ST6	1	GCA_039046925.1	1607
ST105	2	GCA_009751985.1	1546
ST15	1	GCA_007677665.1	1348
ST97	1	GCA_010603525.1	1347
ST8	2	GCA_020388695.1	1069
ST188	1	GCA_003309205.1	1017
ST93	1	GCA_027208885.1	983
ST88	1	GCA_016621645.1	867
ST72	1	GCA_010603765.1	753
ST9	1	GCA_003310925.1	741
ST7	1	GCA_039047175.1	658
ST228	1	GCA_015543835.1	631
ST772	1	GCA_027206985.1	528
ST121	1	GCA_032299915.1	522
ST45	2	GCA_014637775.1	510
ST152	1	GCA_027767705.1	494
ST80	1	GCA_016621795.1	362
ST36	1	GCA_000248575.2	348
ST672	1	GCA_027627845.1	345
ST764	1	GCA_031250885.1	321
ST25	1	GCA_027977225.1	302
ST1232	1	GCA_027703845.1	289
ST225	1	GCA_027799395.1	287
ST20	1	GCA_029388195.1	259
ST398	2	GCA_003309755.1	256
ST87	1	GCA_008693765.1	234
ST630	2	GCA_026842675.1	230
ST582	1	GCA_027479205.1	213
ST1181	1	GCA_010603145.1	204
ST12	1	GCA_034001305.1	203
ST130	1	GCA_031250785.1	190
ST1472	1	GCA_027712765.1	189
ST1	1	GCA_002798125.2	185
ST133	1	GCA_033108605.1	181
ST338	1	GCA_030897505.1	180
ST34	1	GCA_024454625.1	179
ST39	1	GCA_033555475.1	178
ST247	1	GCA_028365515.1	175
ST508	1	GCA_026438695.1	169
ST101	1	GCA_027607115.1	156
ST49	1	GCA_027831755.1	152
ST1290	1	GCA_026818905.1	151
ST291	1	GCA_000981205.1	147
ST109	1	GCA_011031755.1	141
ST151	1	GCA_900457635.1	136
ST352	1	GCA_028008285.1	117
ST149	1	GCA_026859335.1	116
ST1535	1	GCA_027735865.1	99
ST398	4	GCA_003581515.1	98
ST398	5	GCA_024588535.1	65
ST45	3	GCA_026955095.1	29
ST105	1	GCA_011392085.1	28
ST398	1	GCA_015613525.2	7
ST59	2	GCA_018210845.1	5
ST630	1	GCA_015101795.1	3
