## Supplementary Table 7 for "THRESHER: A tool for evidence-based, phylogeny-corrected SNP thresholds for whole genome molecular epidemiology"

### Sheet: KW by stratum
method	subsample_rate	n_obs	n_st	n_per_st	H	df_kw	p_raw	epsilon_sq	effect	rate_1_flag	p_fdr_all20	p_fdr_16	sig_primary
Peak	0.2	50	5	10	9.361	4	0.0526768	0.191	large	FALSE	0.15216	0.284033	FALSE
Peak	0.4	50	5	10	2.224	4	0.694683	0.0454	small	FALSE	0.805013	0.815747	FALSE
Peak	0.6	50	5	10	1.004	4	0.909139	0.0205	small	FALSE	0.909139	0.909139	FALSE
Peak	0.8	50	5	10	2.212	4	0.696814	0.0451	small	FALSE	0.805013	0.815747	FALSE
Peak	1	50	5	10	38.749	4	7.85018e-08	0.7908	large	TRUE	1.57004e-06	#N/A	FALSE
Plateau 5	0.2	50	5	10	5.796	4	0.214911	0.1183	moderate	FALSE	0.367864	0.441437	FALSE
Plateau 5	0.4	50	5	10	4.947	4	0.292799	0.101	moderate	FALSE	0.418285	0.468479	FALSE
Plateau 5	0.6	50	5	10	5.724	4	0.220718	0.1168	moderate	FALSE	0.367864	0.441437	FALSE
Plateau 5	0.8	50	5	10	5.292	4	0.258667	0.108	moderate	FALSE	0.397949	0.459852	FALSE
Plateau 5	1	50	5	10	22.101	4	0.00019131	0.4511	large	TRUE	0.00107087	#N/A	FALSE
Plateau 15	0.2	50	5	10	2.166	4	0.705206	0.0442	small	FALSE	0.805013	0.815747	FALSE
Plateau 15	0.4	50	5	10	9.335	4	0.0532561	0.1905	large	FALSE	0.15216	0.284033	FALSE
Plateau 15	0.6	50	5	10	1.975	4	0.740335	0.0403	small	FALSE	0.805013	0.815747	FALSE
Plateau 15	0.8	50	5	10	1.842	4	0.764762	0.0376	small	FALSE	0.805013	0.815747	FALSE
Plateau 15	1	50	5	10	22.005	4	0.00019993	0.4491	large	TRUE	0.00107087	#N/A	FALSE
Discrepancy	0.2	50	5	10	6.631	4	0.156725	0.1353	moderate	FALSE	0.31345	0.417934	FALSE
Discrepancy	0.4	50	5	10	7.742	4	0.101501	0.158	large	FALSE	0.248531	0.357885	FALSE
Discrepancy	0.6	50	5	10	7.497	4	0.111839	0.153	large	FALSE	0.248531	0.357885	FALSE
Discrepancy	0.8	50	5	10	18.849	4	0.00084155	0.3847	large	FALSE	0.0033662	0.0134648	TRUE
Discrepancy	1	50	5	10	21.855	4	0.000214174	0.446	large	TRUE	0.00107087	#N/A	FALSE

### Sheet: ST medians
method	subsample_rate	st	n	median	q1	q3
Peak	0.2	ST1	10	39	36.5	50
Peak	0.2	ST22	10	74	46	87.75
Peak	0.2	ST398	10	65.5	48	79.25
Peak	0.2	ST5	10	60.5	41.25	65.75
Peak	0.2	ST8	10	62	55	91.75
Peak	0.4	ST1	10	21	18.25	26.5
Peak	0.4	ST22	10	22	18	24.75
Peak	0.4	ST398	10	28.5	18.25	38
Peak	0.4	ST5	10	27.5	14.75	28.75
Peak	0.4	ST8	10	28.5	17.75	31.75
Peak	0.6	ST1	10	15	13.25	19.5
Peak	0.6	ST22	10	17	12.5	19.5
Peak	0.6	ST398	10	16	11	17
Peak	0.6	ST5	10	14	12.5	18.5
Peak	0.6	ST8	10	15	14.25	15.75
Peak	0.8	ST1	10	11	7.25	12
Peak	0.8	ST22	10	11.5	7.5	17
Peak	0.8	ST398	10	10	10	11
Peak	0.8	ST5	10	10	10	10.75
Peak	0.8	ST8	10	14	10	15
Peak	1	ST1	10	7	7	7
Peak	1	ST22	10	7	6.25	12.25
Peak	1	ST398	10	5	5	5
Peak	1	ST5	10	10	10	10
Peak	1	ST8	10	15	11.25	15
Plateau 5	0.2	ST1	10	10.5	9.25	14
Plateau 5	0.2	ST22	10	15	10.75	15
Plateau 5	0.2	ST398	10	13.5	11	19.25
Plateau 5	0.2	ST5	10	14.5	12.5	17.75
Plateau 5	0.2	ST8	10	12	10.25	13
Plateau 5	0.4	ST1	10	27	23.5	28.5
Plateau 5	0.4	ST22	10	28	23.5	31
Plateau 5	0.4	ST398	10	25.5	18	38
Plateau 5	0.4	ST5	10	27	16	33.5
Plateau 5	0.4	ST8	10	20	20	20
Plateau 5	0.6	ST1	10	27.5	25	34.75
Plateau 5	0.6	ST22	10	27.5	26	37
Plateau 5	0.6	ST398	10	33.5	25.25	36.75
Plateau 5	0.6	ST5	10	32	27.75	37.25
Plateau 5	0.6	ST8	10	21.5	20	31.75
Plateau 5	0.8	ST1	10	35	31	39.75
Plateau 5	0.8	ST22	10	31.5	28.25	39
Plateau 5	0.8	ST398	10	27	24.75	34.25
Plateau 5	0.8	ST5	10	32	27.75	32
Plateau 5	0.8	ST8	10	30	21	40
Plateau 5	1	ST1	10	30.5	30	38.5
Plateau 5	1	ST22	10	39	39	39.75
Plateau 5	1	ST398	10	27	12	30.25
Plateau 5	1	ST5	10	32	32	32
Plateau 5	1	ST8	10	33.5	24	40
Plateau 15	0.2	ST1	10	55.5	30	67
Plateau 15	0.2	ST22	10	43	27.25	52.75
Plateau 15	0.2	ST398	10	50.5	28.5	69
Plateau 15	0.2	ST5	10	43	17.5	56.25
Plateau 15	0.2	ST8	10	55	45	62.25
Plateau 15	0.4	ST1	10	75	61.75	82
Plateau 15	0.4	ST22	10	58.5	50.25	78
Plateau 15	0.4	ST398	10	59	49.5	69.75
Plateau 15	0.4	ST5	10	53.5	48.5	60
Plateau 15	0.4	ST8	10	68.5	61.75	76
Plateau 15	0.6	ST1	10	74.5	46.75	85.5
Plateau 15	0.6	ST22	10	55	42.75	76.25
Plateau 15	0.6	ST398	10	71	53.25	82
Plateau 15	0.6	ST5	10	77	50.25	88.25
Plateau 15	0.6	ST8	10	56.5	52.5	65.25
Plateau 15	0.8	ST1	10	67	67	67
Plateau 15	0.8	ST22	10	55	40.75	74.75
Plateau 15	0.8	ST398	10	60	35.25	80.25
Plateau 15	0.8	ST5	10	50	47.75	64.5
Plateau 15	0.8	ST8	10	56.5	45	64.25
Plateau 15	1	ST1	10	67	67	67
Plateau 15	1	ST22	10	39	39	39.75
Plateau 15	1	ST398	10	37.5	30	39
Plateau 15	1	ST5	10	32	32	58.25
Plateau 15	1	ST8	10	48	42	54
Discrepancy	0.2	ST1	10	150.5	125.5	159
Discrepancy	0.2	ST22	10	183	142.25	205.25
Discrepancy	0.2	ST398	10	150	123.25	161.5
Discrepancy	0.2	ST5	10	167.5	126.5	177.75
Discrepancy	0.2	ST8	10	188	144	206.25
Discrepancy	0.4	ST1	10	101	88.75	114.5
Discrepancy	0.4	ST22	10	116	87.75	158.5
Discrepancy	0.4	ST398	10	147.5	115	154.25
Discrepancy	0.4	ST5	10	110	99.25	117.25
Discrepancy	0.4	ST8	10	125	112.75	143.75
Discrepancy	0.6	ST1	10	94.5	72.25	117
Discrepancy	0.6	ST22	10	118	71.25	145
Discrepancy	0.6	ST398	10	99	74	119
Discrepancy	0.6	ST5	10	86	83.75	94.75
Discrepancy	0.6	ST8	10	110	110	110
Discrepancy	0.8	ST1	10	67	63.25	67
Discrepancy	0.8	ST22	10	140.5	85.75	145
Discrepancy	0.8	ST398	10	67.5	62	79.5
Discrepancy	0.8	ST5	10	78	73	86
Discrepancy	0.8	ST8	10	83	83	105.75
Discrepancy	1	ST1	10	62	62	62
Discrepancy	1	ST22	10	69	62	69
Discrepancy	1	ST398	10	63	63	119.25
Discrepancy	1	ST5	10	73	73	73
Discrepancy	1	ST8	10	83	83	83

### Sheet: ST spread
method	subsample_rate	lowest_st	highest_st	median_min	median_max	st_range
Peak	0.2	ST1	ST22	39	74	35
Peak	0.4	ST1	ST398	21	28.5	7.5
Peak	0.6	ST5	ST22	14	17	3
Peak	0.8	ST398	ST8	10	14	4
Plateau 5	0.2	ST1	ST22	10.5	15	4.5
Plateau 5	0.4	ST8	ST22	20	28	8
Plateau 5	0.6	ST8	ST398	21.5	33.5	12
Plateau 5	0.8	ST398	ST1	27	35	8
Plateau 15	0.2	ST22	ST1	43	55.5	12.5
Plateau 15	0.4	ST5	ST1	53.5	75	21.5
Plateau 15	0.6	ST22	ST5	55	77	22
Plateau 15	0.8	ST5	ST1	50	67	17
Discrepancy	0.2	ST398	ST8	150	188	38
Discrepancy	0.4	ST1	ST398	101	147.5	46.5
Discrepancy	0.6	ST5	ST22	86	118	32
Discrepancy	0.8	ST1	ST22	67	140.5	73.5

### Sheet: Effect magnitude
method	st_range_min	st_range_mean	st_range_max	rate_range_min	rate_range_mean	rate_range_max	ratio_rate_over_st
Peak	3	12.4	35	28	48.9	62.5	3.94
Plateau 5	4.5	8.1	12	16.5	19.3	24.5	2.38
Plateau 15	12.5	18.2	22	13.5	20.6	34	1.13
Discrepancy	32	47.5	73.5	67	85.5	105	1.8

### Sheet: ST rank
method	st	mean_rank	min_rank	max_rank
Peak	ST22	2	1	4
Peak	ST8	2	1	3
Peak	ST398	2.25	1	4
Peak	ST1	4	3	5
Peak	ST5	4	3	5
Plateau 5	ST22	2	1	3
Plateau 5	ST5	2	2	2
Plateau 5	ST1	2.75	1	5
Plateau 5	ST398	3.25	1	5
Plateau 5	ST8	4.5	4	5
Plateau 15	ST1	1.25	1	2
Plateau 15	ST398	2.75	2	3
Plateau 15	ST8	2.75	2	4
Plateau 15	ST5	3.75	1	5
Plateau 15	ST22	4.25	4	5
Discrepancy	ST22	1.75	1	3
Discrepancy	ST8	1.75	1	2
Discrepancy	ST398	3.25	1	5
Discrepancy	ST5	3.75	3	5
Discrepancy	ST1	4.5	4	5
